# Microbiome and Genetic Predictors of Weight Loss 12 Months Post Sleeve Gastrectomy: Insights from a Pilot Retrospective Cohort Study

**DOI:** 10.1101/2025.01.14.25319888

**Authors:** Inti Pedroso, Shreyas V. Kumbhare, Shaneeta Johnson, Karthik M. Muthukumar, Santosh K. Saravanan, Carmel Irudayanathan, Garima Sharma, Lawrence Tabone, Ranjan Sinha, Daniel E. Almonacid, Nova Szoka

## Abstract

**Background:** Gut microbiome and genetic biomarkers are increasingly guiding obesity treatment. Bariatric surgery leads to shifts in gut microbial composition and function, while genome-wide association studies reveal genetic underpinnings of polygenic obesity, informing risk, therapeutic outcomes, and nutrigenomics-based interventions.

**Objectives:** This pilot study aimed to identify gut microbiome and genetic biomarkers associated with weight loss 12 months after sleeve gastrectomy (SG).

**Setting:** Single academic institution university clinic

**Methods:** Sixty-seven patients 12 months post-SG were enrolled: 34 had successful excess weight loss (EWL≥50%), while 33 had unsuccessful EWL (EWL<50%). Microbiome and genetic profiles were collected and analyzed using ANOVA and regression methods.

**Results:** The genus Akkermansia was significantly associated with EWL (p=9.9×10^−6). Several microbial pathways, including propionate synthesis and menaquinone (vitamin K2) production, showed nominally significant (p<0.05) associations with greater weight loss. No differences emerged in the Firmicutes/Bacteroidetes ratio. Genetic analyses revealed significant correlations between EWL and polygenic scores for dietary needs and metabolic responses, including distinct vitamin D and K requirements, as well as higher LDL cholesterol levels and predisposition for major depression.

**Conclusion:** These findings suggest that both the gut microbiome and genetics may modulate weight loss following bariatric surgery. Integrating microbiome and genetic profiling into bariatric care pathways could enhance personalized obesity treatment. While this pilot, exploratory, and proof-of-concept study has limitations, it supports prior work linking gut microbial pathways to weight loss and suggests new associations. Follow-up studies are warranted to validate these results and further inform precision obesity interventions.

**Highlights:**

- Akkermansia strongly correlates with weight loss 12 months post-sleeve gastrectomy.
- Microbiome propionate and vitamin K2 pathways linked to higher excess weight loss.
- Genetic markers link vitamin needs, LDL and depression risk with lower weight loss.
- Microbiome and genetics integration may improve bariatric surgery outcomes.
