## Supplementary Tables for "Microbiome and Genetic Predictors of Weight Loss 12 Months Post Sleeve Gastrectomy: Insights from a Pilot Retrospective Cohort Study"

### Sheet: Table S1
Genetic Score	Abbreviation	N Variants	Reference Link	GWAS Catalogue
Alcohol Use Disorder	AUD	7	http://doi.org/10.1038/s41467-019-09480-8	GCST012354
Major Depressive Disorder	MDD	94	http://doi.org/10.1038/s41593-018-0326-7	GCST007342
Obstructive Sleep Apnea	OSA	4	http://doi.org/10.1183/13993003.03091-2020	GCST011921
Type 1 Diabetes	T1D	34	http://doi.org/10.1038/s41588-021-00880-5	GCST90013445
Height	Height	9597	https://doi.org/10.1093/hmg/ddy271
Anxiety	ANX	37	http://doi.org/10.1038/s41562-021-01094-9
Irritable bowel syndrome	IBS	5	http://doi.org/10.1038/s41588-021-00950-8	GCST90016564
Non-Alcoholic Fatty Liver Disease	NAFLD	6	http://doi.org/10.1002/hep4.1805	GCST90054782
Alcohol Use Disorder Identification Test-Consumption	AUDIT-C	10	http://doi.org/10.1038/s41467-019-09480-8
Inflammatory Bowel Disease	IBD	55	http://doi.org/10.1038/ng.3359	GCST003043
Attention Deficit Hyperactivity Disorder	ADHD	18	http://doi.org/10.1038/s41398-020-01195-5	GCST012093
Gastroesophageal Reflux Disease	GERD	23	http://doi.org/10.1038/s41467-019-11968-2	GCST008832
Type 2 Diabetes	T2D	488	https://doi.org/10.1038/s41588-020-0637-y
Body Mass Index	BMI	2511	https://doi.org/10.1093/hmg/ddy271
waist-to-hip ratio adjusted for body mass index	WHRadjBMI	303	http://doi.org/10.1093/hmg/ddy327	GCST009001
Bipolar Disorder	BPD	59	http://doi.org/10.1038/s41588-021-00857-4

### Sheet: Table S2
Subject.ID	Age range	gender	Initial_BMI	perc_EWL
S001	50-59	Female	30.99	62
S002	50-59	Male	35.85	65
S003	30-39	Female	31.24	72
S004	30-39	Female	39.86	37
S005	50-59	Female	28.12	80
S006	50-59	Female	32.59	62
S007	40-49	Female	39.46	48
S008	60-69	Female	29.05	75
S009	50-59	Female	41.6	37
S010	30-39	Female	32.42	67
S011	40-49	Female	34.09	59
S012	40-49	Female	36.81	49
S013	60-69	Female	33.02	48
S014	40-49	Female	43.77	32
S015	40-49	Female	32.61	65
S016	60-69	Female	28.57	74
S017	50-59	Female	32.79	67
S018	40-49	Female	31.96	46
S019	50-59	Female	55.7	29
S020	40-49	Female	38.94	42
S021	40-49	Female	41.83	31
S022	50-59	Female	34.14	44
S023	60-69	Male	60.82	47
S024	50-59	Female	27.73	65
S025	70-79	Male	41.9	22
S026	50-59	Female	35.87	63
S027	50-59	Female	40.82	43
S028	70-79	Female	34.41	48
S029	40-49	Female	30.7	70
S030	40-49	Female	30.83	66
S031	40-49	Female	25.8	91
S032	40-49	Male	39.43	51
S033	50-59	Male	43.21	31
S034	40-49	Female	43.05	57
S035	40-49	Female	40.07	30
S036	50-59	Male	42.62	35
S037	50-59	Female	35.22	35
S038	30-39	Female	36.14	57
S039	50-59	Female	29	75

### Sheet: Table S3
Taxon	estimate	std.error	statistic	p.value	n	lfdr
Akkermansia	0.0583524	0.0112611	5.18179	9.97883e-06	30	0.000538428
Family_XIII_UCG_001	-0.0417959	0.0133815	-3.12341	0.00364174	31	0.593795
Eubacterium_hallii_group	-0.0306238	0.0125747	-2.43534	0.0202741	37	0.893687
Dorea	-0.0229388	0.0105814	-2.16784	0.0372639	31	0.942328
Adlercreutzia	0.0236574	0.0109985	2.15096	0.0386739	34	0.94282
Lachnospira	-0.024032	0.0115579	-2.07927	0.0452052	30	0.948445
Unknown_Peptococcaceae__left_Family_right_	0.0371459	0.0187153	1.98478	0.0552853	23	0.946026
Bilophila	0.019658	0.00999366	1.96705	0.0573811	35	0.9617
Unannotated_Oscillospiraceae__left_Family_right_	0.0320547	0.0182195	1.75936	0.0875138	28	0.961648
Anaerotruncus	0.0168592	0.0097044	1.73727	0.0913921	39	0.974604
Candidatus_Soleaferrea	-0.0136543	0.00786561	-1.73595	0.0916278	21	0.97861
Lactobacillus	-0.0262066	0.015308	-1.71196	0.0960135	32	0.96693
Incertae_Sedis	0.0164537	0.00962389	1.70967	0.0964393	39	0.975851
Eisenbergiella	0.0292499	0.0171485	1.70568	0.097188	29	0.965322
Streptococcus	-0.0170656	0.0103614	-1.64703	0.108764	39	0.976793
Gemella	-0.0134243	0.00836754	-1.60433	0.117891	27	0.981684
Alistipes	0.0166278	0.0107647	1.54466	0.131686	39	0.979424
Eubacterium_brachy_group	0.015447	0.0101015	1.52917	0.135473	34	0.980848
Granulicatella	-0.0136526	0.00907357	-1.50466	0.141646	32	0.983051
Blautia	0.00916622	0.00618717	1.48149	0.147686	39	0.988294
Defluviitaleaceae_UCG_011	0.0187641	0.0143254	1.30984	0.199031	29	0.981178
Rothia	0.0127782	0.00982886	1.30007	0.202322	35	0.986135
Ruminococcaceae_UBA1819	0.0159046	0.0123077	1.29225	0.204986	38	0.983517
Flavonifractor	0.0135789	0.0105698	1.28469	0.207583	38	0.985537
Turicibacter	-0.0156498	0.0122887	-1.27351	0.211476	32	0.983889
Collinsella	0.0091274	0.00721206	1.26557	0.21427	39	0.989877
Ruminococcus_gauvreauii_group	-0.0144107	0.0114441	-1.25923	0.216525	35	0.98502
Unknown_Christensenellaceae__left_Family_right_	0.0156558	0.012735	1.22935	0.227381	32	0.984239
Sellimonas	0.0209032	0.017078	1.22399	0.229371	21	0.980684
Hungatella	0.0170346	0.014132	1.20539	0.236374	29	0.983384
Lachnospiraceae_UCG_001	-0.0204739	0.0172012	-1.19026	0.242188	23	0.98124
Unknown_Lachnospiraceae__left_Family_right_	0.0105854	0.00905547	1.16895	0.250554	39	0.988899
Tyzzerella	-0.0196186	0.0168253	-1.16602	0.251721	25	0.981947
Actinomyces	0.0110618	0.00953297	1.16037	0.25398	37	0.988496
Oscillibacter	0.0114092	0.0105167	1.08487	0.285613	39	0.988428
Colidextribacter	0.0093256	0.00862887	1.08074	0.287418	39	0.990317
Eggerthella	0.0127617	0.0118543	1.07655	0.289261	36	0.987306
Unknown_Oscillospiraceae__left_Family_right_	0.00839092	0.00805856	1.04124	0.305111	39	0.991254
Clostridia_vadinBB60_group	0.0188103	0.0187303	1.00427	0.322342	28	0.983219
Oscillospiraceae_UCG_003	-0.0188052	0.0187644	-1.00217	0.323339	22	0.983228
Marvinbryantia	0.0143487	0.014922	0.96158	0.34305	32	0.986251
Paludicola	0.0145519	0.0153026	0.950943	0.348345	27	0.986106
Lachnospiraceae_ND3007_group	0.0139289	0.0152653	0.912452	0.367956	24	0.986554
Gordonibacter	0.0100913	0.0112871	0.894056	0.377577	28	0.989667
Lachnospiraceae_GCA_900066575	-0.00935549	0.0107897	-0.867073	0.39198	33	0.990281
Eubacterium_coprostanoligenes_group	0.00832419	0.0100534	0.828	0.413445	38	0.991149
Lactococcus	-0.0102137	0.0127502	-0.801063	0.428658	36	0.989324
Bacteroides	0.00581519	0.00730747	0.795787	0.431677	39	0.993566
Lachnospiraceae_NK4A136_group	0.00954424	0.0123661	0.771808	0.44556	36	0.989813
Eubacterium_nodatum_group	0.0139022	0.0182933	0.759963	0.452515	27	0.986152
Oscillospiraceae_UCG_002	0.0102302	0.0134947	0.758085	0.453623	28	0.989131
Erysipelatoclostridium	-0.00923735	0.0123611	-0.747293	0.460024	37	0.989986
Anaerostipes	-0.00835347	0.0114805	-0.72762	0.471827	39	0.990735
Finegoldia	0.0166057	0.0234198	0.709046	0.48313	20	0.98404
Bifidobacterium	0.00922064	0.0132103	0.697987	0.489932	33	0.989734
Eubacterium_eligens_group	-0.00966178	0.013874	-0.696392	0.490917	26	0.98931
Sutterella	-0.019625	0.0289829	-0.677123	0.502909	25	0.98215
Negativibacillus	-0.00806796	0.0123662	-0.652422	0.518516	33	0.990568
Unknown_Ruminococcaceae__left_Family_right_	0.00758001	0.0116833	0.64879	0.520833	39	0.991046
Peptostreptococcus	0.0149181	0.0234363	0.636537	0.528689	20	0.984596
Coprococcus	-0.00920659	0.0154199	-0.597058	0.554424	27	0.988965
Dialister	-0.0096887	0.0164044	-0.590615	0.558684	23	0.988431
Clostridium_methylpentosum_group	-0.00475302	0.00830849	-0.572068	0.571039	28	0.993729
Faecalibacterium	-0.00666622	0.0117489	-0.56739	0.574177	37	0.9914
Ruminococcus_torques_group	-0.00542902	0.00988445	-0.549248	0.586425	39	0.992716
Parabacteroides	0.00406393	0.00748837	0.542699	0.590877	39	0.994405
Clostridia_UCG_014	-0.0116684	0.0219748	-0.530991	0.598877	23	0.985929
Eubacterium_siraeum_group	-0.0109987	0.0208453	-0.527635	0.60118	20	0.986475
Eubacterium_fissicatena_group	-0.00587258	0.0112019	-0.524248	0.603508	32	0.991936
Unannotated_Christensenellaceae__left_Family_right_	0.0108645	0.0225618	0.481546	0.633213	26	0.985932
Lachnospiraceae_UCG_010	0.00761836	0.0159453	0.477781	0.635864	23	0.989263
Lachnospiraceae_FCS020_group	0.00762664	0.0161932	0.470979	0.640664	26	0.989155
Lachnoclostridium	0.0037595	0.00816557	0.460409	0.648154	39	0.994161
Oscillospiraceae_NK4A214_group	0.00604917	0.0131417	0.460305	0.648228	30	0.990965
Roseburia	-0.00490237	0.0107409	-0.456421	0.650989	38	0.992474
Holdemania	0.00381165	0.00857766	0.44437	0.659591	34	0.993925
Romboutsia	-0.00516325	0.0121095	-0.42638	0.672518	35	0.991712
Lachnospiraceae_UCG_004	-0.00677684	0.0159698	-0.424355	0.67398	26	0.989469
Ruminococcaceae_DTU089	-0.00490824	0.0119354	-0.411233	0.683482	32	0.991866
Haemophilus	-0.0055629	0.0136328	-0.408053	0.685793	25	0.990857
Butyricimonas	0.00778229	0.0198643	0.391772	0.697672	20	0.987583
Clostridium_innocuum_group	0.00463805	0.0119103	0.389414	0.699399	37	0.991946
Butyricicoccus	0.00377767	0.00973057	0.388227	0.700268	39	0.993312
Oscillospiraceae_UCG_005	-0.0050261	0.0143494	-0.350265	0.7283	33	0.990623
Odoribacter	0.00486632	0.0141356	0.344261	0.73277	27	0.990762
Clostridium_sensu_stricto_1	-0.00443025	0.0138421	-0.320055	0.750885	31	0.990994
Fusicatenibacter	-0.00352814	0.0112545	-0.313487	0.755826	33	0.992535
Eubacterium_xylanophilum_group	0.00452493	0.0151042	0.299581	0.766321	23	0.990339
Monoglobus	0.00312457	0.0114458	0.272989	0.786513	39	0.992501
Parasutterella	-0.00343186	0.0136221	-0.251933	0.80261	33	0.991273
Christensenellaceae_R_7_group	0.00391776	0.0158208	0.247634	0.805907	34	0.990071
Ruminococcus_gnavus_group	0.00141966	0.0110927	0.127981	0.898918	35	0.992906
Subdoligranulum	0.00139592	0.0120463	0.11588	0.90843	32	0.99236
Eubacterium_ventriosum_group	-0.00168849	0.0154402	-0.109357	0.913562	27	0.990481
Intestinibacter	0.00110727	0.0130946	0.0845594	0.933108	29	0.991784
Phascolarctobacterium	0.000932701	0.0110988	0.0840359	0.933521	31	0.992933
Veillonella	-0.0011657	0.0142861	-0.0815963	0.935446	23	0.991125
Escherichia_Shigella	-0.00099663	0.0147815	-0.0674242	0.946639	28	0.990864
Caproiciproducens	-0.000939247	0.0144737	-0.0648934	0.948639	21	0.991032
Prevotella	0.000937924	0.015493	0.0605385	0.952081	27	0.990487
Unannotated_Ruminococcaceae__left_Family_right_	0.000499923	0.0117454	0.0425635	0.966299	34	0.992574
Ruminococcus	0.000528553	0.0125032	0.0422733	0.966528	36	0.992139
Unannotated_Lachnospiraceae__left_Family_right_	-0.000296016	0.00895578	-0.0330531	0.973826	39	0.994235
Frisingicoccus	-0.000102283	0.0145604	-0.00702475	0.994436	21	0.991001
Family_XIII_AD3011_group	-7.072e-07	0.0141937	-4.98249e-05	0.999961	37	0.991201

### Sheet: Table S4
Pathway	estimate	std.error	statistic	p.value	n	lfdr	Column 1
mf0016_fucose_degradation	0.00803222	0.00288917	2.78011	0.00879243	39	1
mgb054_Propionate_synthesis_II	0.0155114	0.00564649	2.74709	0.00954674	39	1
mf0094_propionate_production_II	0.0155114	0.00564649	2.74709	0.00954674	39	1
mf0080_lactate_consumption_II	0.0154836	0.00671494	2.30584	0.0273473	39	1
mgb041_Menaquinone_synthesis_(vitamin_K2)_II_(alternative_pathway:_futalosine_pathway)	0.0241416	0.0104898	2.30144	0.0276225	39	1
mf0001_arabinoxylan_degradation	0.00684724	0.00298218	2.29605	0.0279632	39	1
mf0102_sulfate_reduction_(dissimilatory)	0.00933051	0.00431065	2.16453	0.0375368	39	1
mf0014_arabinose_degradation	0.005718	0.00264543	2.16146	0.037791	39	1
mf0037_leucine_degradation	0.0238379	0.0113198	2.10587	0.0426763	39	1
mf0056_histidine_degradation	-0.0117588	0.00603066	-1.94984	0.0594811	39	1
mf0049_threonine_degradation_I	-0.00175221	0.000927447	-1.88928	0.0674072	39	1
mf0065_Bifidobacterium_shunt	-0.00172722	0.000967814	-1.78466	0.0832424	39	1
mgb007_Glutamate_synthesis_II	-0.00248706	0.00142794	-1.74171	0.0906007	39	1
mf0047_glutamine_degradation_II	-0.00248706	0.00142794	-1.74171	0.0906007	39	1
mgb049_Tryptophan_degradation	0.0135833	0.00820381	1.65573	0.106979	39	1
mf0025_tryptophan_degradation	0.0135833	0.00820381	1.65573	0.106979	39	1
mf0092_lactate_production	0.00309862	0.00189215	1.63762	0.110724	39	1
mf0009_melibiose_degradation	0.00356755	0.00226096	1.57789	0.123851	39	1
mf0019_rhamnose_degradation	0.00384335	0.00253863	1.51395	0.139281	39	1
mf0051_arginine_degradation_I	-0.00361029	0.00264757	-1.36362	0.181647	39	1
mf0066_Entner-Doudoroff_pathway	0.00374873	0.00279094	1.34318	0.188112	39	1
mf0090_ethanol_production_I	-0.00320693	0.00241204	-1.32955	0.192518	39	1
mf0091_ethanol_production_II	-0.00320693	0.00241204	-1.32955	0.192518	39	1
mf0074_pyruvate:formate_lyase	-0.00165697	0.00129152	-1.28297	0.208181	39	1
mf0045_cysteine_degradation_II	-0.00228473	0.0018151	-1.25873	0.216702	39	1
mgb045_Acetate_synthesis_III	-0.00157065	0.00125333	-1.25318	0.218689	39	1
mgb043_Acetate_synthesis_I	-0.00164946	0.00134639	-1.2251	0.228956	39	1
mf0048_serine_degradation	-0.00144498	0.00119765	-1.20652	0.235946	39	1
mf0006_lactose_degradation	0.00240697	0.00202047	1.19129	0.241788	39	1
mgb015_p-Cresol_synthesis	0.0023301	0.00196293	1.18705	0.243434	39	1
mf0015_fructose_degradation	-0.00167984	0.00142516	-1.1787	0.2467	39	1
mgb040_Menaquinone_synthesis_(vitamin_K2)_I	-0.00713613	0.00611006	-1.16793	0.250959	39	1
mgb053_Butyrate_synthesis_II	0.00474262	0.00422031	1.12376	0.268987	39	1
mf0089_butyrate_production_II	0.00474262	0.00422031	1.12376	0.268987	39	1
mgb028_Nitric_oxide_degradation_II_(NO_reductase)	0.0106397	0.00970083	1.09678	0.280446	36	1
mgb050_Glutamate_degradation_I	0.00938407	0.00862867	1.08755	0.284446	39	1
mf0030_glutamate_degradation_I	0.00938407	0.00862867	1.08755	0.284446	39	1
mf0029_aspartate_degradation_II	0.00444742	0.00425325	1.04565	0.3031	39	1
mgb036_S-Adenosylmethionine_(SAM)_synthesis	0.000948366	0.00097666	0.97103	0.338391	39	1
mf0097_homoacetogenesis	0.00419254	0.00437943	0.957326	0.345161	39	1
mf0018_mannose_degradation	0.00204745	0.00214686	0.953696	0.346969	39	1
mf0034_alanine_degradation_II	0.00492226	0.00529498	0.929609	0.359127	39	1
mgb021_GABA_synthesis_II	-0.0107812	0.0116532	-0.925177	0.361395	39	1
mf0082_putrescine_degradation	-0.0107812	0.0116532	-0.925177	0.361395	39	1
mf0098_hydrogen_metabolism	0.00490686	0.00541035	0.90694	0.370822	39	1
mf0068_glycolysis_(pay-off_phase)	-0.000726743	0.000808377	-0.899015	0.374968	39	1
mgb009_Histamine_synthesis	0.0105216	0.0126624	0.830936	0.411807	36	1
mf0012_trehalose_degradation	-0.00661704	0.00803099	-0.823938	0.415717	39	1
mf0038_methionine_degradation_I	0.000803655	0.000990173	0.811631	0.422649	39	1
mf0022_galacturonate_degradation_I	-0.00272048	0.00343708	-0.79151	0.434134	39	1
mf0070_pentose_phosphate_pathway_(oxidative_phase)	0.00348515	0.00447967	0.777992	0.441954	39	1
mgb024_DOPAC_synthesis	0.00287627	0.00399006	0.720859	0.475924	39	1
mf0101_nitrate_reduction_(dissimilatory)	-0.00766406	0.0106587	-0.719042	0.477028	39	1
mf0041_valine_degradation_I	0.00200597	0.00284282	0.705627	0.485227	39	1
mf0036_isoleucine_degradation	0.0023367	0.00331396	0.705107	0.485546	39	1
mgb004_Kynurenine_synthesis	0.00670773	0.00951327	0.705092	0.485556	39	1
mf0013_allose_degradation	-0.000896264	0.00127202	-0.704597	0.48586	39	1
mf0026_tyrosine_degradation_I	-0.000903127	0.0012872	-0.701622	0.48769	39	1
mf0057_lysine_degradation_I	0.00422423	0.00603483	0.699974	0.488706	39	1
mf0002_fructan_degradation	0.00168436	0.00243571	0.691525	0.493931	39	1
mgb031_17-beta-Estradiol_degradation	-0.00222109	0.00332603	-0.667791	0.508775	39	1
mgb027_Nitric_oxide_degradation_I_(NO_dioxygenase)	-0.00639484	0.0097818	-0.653748	0.517671	39	1
mf0087_acetyl-CoA_to_crotonyl-CoA	0.00204499	0.00317853	0.643375	0.524297	39	1
mf0021_xylose_degradation	0.00100488	0.00167292	0.600677	0.552039	39	1
mgb033_Quinolinic_acid_degradation	0.00115591	0.00197793	0.584407	0.562805	39	1
mf0064_triacylglycerol_degradation	-0.00548268	0.00945247	-0.580026	0.565722	39	1
mf0059_anaerobic_fatty_acid_beta-oxidation	0.00631529	0.0109226	0.578186	0.566949	39	1
mf0085_urea_degradation	0.00317688	0.00553603	0.573856	0.569842	39	1
mgb006_Glutamate_synthesis_I	-0.000865416	0.00151647	-0.570679	0.57197	39	1
mf0086_acetyl-CoA_to_acetate	-0.000696651	0.00126551	-0.550492	0.585581	39	1
mf0083_succinate_consumption	0.00421347	0.00772966	0.545104	0.58924	39	1
mgb022_GABA_synthesis_III	0.00343852	0.00666094	0.516222	0.609041	39	1
mf0031_glutamate_degradation_II	0.00343852	0.00666094	0.516222	0.609041	39	1
mgb034_Isovaleric_acid_synthesis_I_(KADH_pathway)	-0.00441379	0.0088	-0.501567	0.619204	39	1
mf0044_cysteine_degradation_I	-0.00108546	0.0022484	-0.482769	0.632354	39	1
mgb035_Isovaleric_acid_synthesis_II_(KADC_pathway)	-0.000758216	0.00159626	-0.474994	0.637829	39	1
mf0039_methionine_degradation_II	0.00500485	0.0106151	0.471486	0.640306	39	1
mgb026_Nitric_oxide_synthesis_II_(nitrite_reductase)	0.00423826	0.00904001	0.468834	0.642181	39	1
mf0062_glycerol_degradation_III	0.00585279	0.0127944	0.457448	0.650259	39	1
mf0060_glycerol_degradation_I	0.00188817	0.00417533	0.45222	0.653983	39	1
mf0055_arginine_degradation_V	0.00103928	0.00231794	0.448364	0.656735	39	1
mf0040_proline_degradation	0.00331403	0.00740962	0.44726	0.657524	39	1
mf0005_starch_degradation	-0.00272425	0.00617295	-0.441321	0.661775	39	1
mgb039_g-Hydroxybutyric_acid_(GHB)_degradation	-0.00428045	0.0101222	-0.422877	0.675048	39	1
mf0072_pyruvate_dehydrogenase_complex	-0.00363229	0.00873697	-0.415738	0.680214	39	1
mf0050_threonine_degradation_II	-0.000457378	0.00110916	-0.412365	0.682661	39	1
mf0103_mucin_degradation	0.00146147	0.00355589	0.410999	0.683652	39	1
mf0004_pectine_degradation_II	0.00172549	0.00423142	0.407779	0.685992	39	1
mf0024_phenylalanine_degradation	0.00503102	0.0129811	0.387565	0.700754	39	1
mf0081_methanol_conversion	0.00527284	0.0136607	0.385987	0.701911	36	1
mf0027_tyrosine_degradation_II	-0.00504894	0.0136134	-0.37088	0.713028	25	1
mf0063_glyoxylate_bypass	0.002365	0.0064262	0.368024	0.715136	39	1
mf0028_aspartate_degradation_I	0.000757994	0.00206582	0.366922	0.715951	39	1
mgb032_Quinolinic_acid_synthesis	-0.000422705	0.0011574	-0.36522	0.71721	39	1
mf0058_lysine_degradation_II	0.00410487	0.0113398	0.361988	0.719601	39	1
mgb048_Propionate_synthesis_I	-0.00450467	0.0128381	-0.350882	0.727841	36	1
mf0093_propionate_production_I	-0.00450467	0.0128381	-0.350882	0.727841	36	1
mgb019_GABA_degradation	0.00358974	0.0110394	0.325176	0.74704	39	1
mgb051_Glutamate_degradation_II	-0.00439253	0.0136076	-0.322801	0.748823	32	1
mf0032_glutamate_degradation_III	-0.00439253	0.0136076	-0.322801	0.748823	32	1
mgb016_p-Cresol_degradation	0.00618017	0.0194687	0.317442	0.75285	26	1
mf0054_arginine_degradation_IV	-0.000372739	0.00120107	-0.310339	0.758197	39	1
mf0035_glycine_degradation	-0.00113335	0.00370764	-0.305679	0.761713	39	1
mf0079_lactate_consumption_I	-0.00312741	0.0105512	-0.296403	0.768726	39	1
mgb052_Butyrate_synthesis_I	-0.00134152	0.00461205	-0.290873	0.772915	39	1
mf0088_butyrate_production_I	-0.00134152	0.00461205	-0.290873	0.772915	39	1
mf0043_cysteine_biosynthesis/homocysteine_degradation	0.00341786	0.0124258	0.275062	0.784933	39	1
mgb010_Histamine_degradation	-0.00373115	0.0136417	-0.27351	0.786116	33	1
mgb023_Dopamine_degradation	-0.00373115	0.0136417	-0.27351	0.786116	33	1
mf0069_NADH:ferredoxin_oxidoreductase	-0.00373115	0.0136417	-0.27351	0.786116	33	1
mf0078_lactaldehyde_degradation	-0.000644213	0.0023685	-0.271991	0.787274	39	1
mgb056_Propionate_degradation_I	-0.00328174	0.01328	-0.24712	0.806302	34	1
mf0011_sucrose_degradation_II	-0.000332787	0.00142817	-0.233017	0.817145	39	1
mf0077_formate_conversion	0.0015304	0.00659368	0.232102	0.81785	39	1
mgb005_Tryptophan_synthesis	-0.000426953	0.00184673	-0.231194	0.81855	39	1
mgb029_ClpB_(ATP-dependent_chaperone_protein)	-0.000271267	0.00118253	-0.229395	0.819936	39	1
mf0071_pentose_phosphate_pathway_(non-oxidative_branch)	-0.000277247	0.00121672	-0.227863	0.821117	39	1
mgb055_Propionate_synthesis_III	-0.00116212	0.00539028	-0.215595	0.830591	39	1
mf0095_propionate_production_III	-0.00116212	0.00539028	-0.215595	0.830591	39	1
mf0020_ribose_degradation	-0.000627502	0.00350613	-0.178973	0.859021	39	1
mf0033_alanine_degradation_I	0.000355228	0.00214389	0.165693	0.86938	39	1
mf0046_glutamine_degradation_I	0.000825839	0.0053072	0.155607	0.877263	39	1
mf0061_glycerol_degradation_II	0.000225553	0.0014769	0.15272	0.879522	39	1
mf0010_sucrose_degradation_I	-0.000213088	0.00143628	-0.148361	0.882934	39	1
mf0017_galactose_degradation	0.00019157	0.00130385	0.146927	0.884058	39	1
mgb047_Acetate_degradation	-0.000914747	0.00658187	-0.13898	0.890286	39	1
mf0075_acetate_to_acetyl-CoA	-0.000914747	0.00658187	-0.13898	0.890286	39	1
mgb020_GABA_synthesis_I	-0.001777	0.0133853	-0.132758	0.895168	33	1
mf0073_pyruvate:ferredoxin_oxidoreductase	0.000204951	0.00165492	0.123843	0.902169	39	1
mgb037_Inositol_synthesis	-0.000291981	0.00253582	-0.115143	0.909009	39	1
mgb044_Acetate_synthesis_II	0.000526938	0.00461485	0.114183	0.909764	39	1
mf0076_4-aminobutyrate_degradation	-0.00107797	0.00953945	-0.113001	0.910694	39	1
mf0008_maltose_degradation	0.00104779	0.00961474	0.108978	0.913861	39	1
mf0007_lactose_and_galactose_degradation	-0.00117862	0.0108299	-0.10883	0.913977	39	1
mf0052_arginine_degradation_II	-0.00129187	0.0135379	-0.0954266	0.924536	33	1
mf0096_succinate_production	0.000329489	0.00359497	0.0916528	0.927512	39	1
mf0084_succinate_conversion_to_propionate	0.00120157	0.0134453	0.0893674	0.929314	30	1
mgb038_Inositol_degradation	-0.000826836	0.00950057	-0.0870302	0.931158	39	1
mf0067_glycolysis_(preparatory_phase)	-0.000114454	0.0016624	-0.0688486	0.945513	39	1
mf0003_pectin_degradation_I	-0.000297729	0.00602837	-0.049388	0.960899	39	1

### Sheet: Table S5
Subject.ID	Dorea	Akkermansia	Barnesiella	Lachnospira	Adlercreutzia	Eubacterium_hallii_group	Family_XIII_UCG_001
S001	0.00160127	0.000342152	0.00845799	0.00227189	0.00621348	0.00146441	9.58025e-05
S002	0.00507802	0.00932111	0	0	0	0.0111963	0.000342185
S003	0.00707618	0.0826969	0.0258684	0.000711724	0.00198462	0.0222551	0.000164244
S004	0.0255533	0.0026005	0.0020804	0.00340802	0.00164242	0.0195311	0.000437978
S005	0	0.0355319	0	0.00169786	0	0.00746238	2.73849e-05
S006	0.00999302	0.0204652	0	0.000958235	0.000136891	0.0154686	0.000177958
S007	0.00906229	0	0	0.00210815	0.000150582	0.00380561	1.36893e-05
S008	0	0.0126075	0	0.000260089	0.000260089	0.0001232	0.000136889
S009	0.0407278	0	2.738e-05	0	0.00036963	0.084659	0.00031487
S010	0.00785752	0.00376449	0	0.00364129	0.000273781	0.0146062	0.000273781
S011	0.00162871	0.00182032	0	0.000396912	0.000602212	0.0377477	0.000205299
S012	0.0195075	0.00665307	0	0.00184807	0.000561267	0.0144971	8.21366e-05
S013	0.00663983	0.00924101	0	0.00193034	0.000506544	0.0319807	0.000136904
S014	0.00969133	0	0	0.00250496	0	0.0179454	9.58182e-05
S015	0	0.0168675	0	0	0.000835159	0.0232475	0
S016	0.00856947	0	0.00902122	0	0.00116359	0.0165092	0.000684463
S017	0	0.0215201	0.0197131	0.000547585	0.00187548	0	5.47585e-05
S018	0.0190133	0.000561229	0.00223123	0.00413393	0.000205328	0.0113478	0.000602294
S019	0.0132099	0.0126761	0.00554407	0	0.00176589	0.0350851	0
S020	0.011005	0.0130034	0	0.0195872	0.00232692	0.0316187	0
S021	0.0425468	5.47578e-05	0.000506509	0.0079125	0.000177963	0.016222	2.73789e-05
S022	0.0116473	0.0213922	0.0127149	0.00422917	0.000301106	0.0336554	0.000301106
S023	0.0121288	0.131432	0	0.000369615	0.0016838	0	0
S024	0	0.000273781	0	0	0.000793966	0.0615871	0.000629697
S025	0.0425069	0.000383315	0	0.00484619	0	0.0090079	0
S026	0	0.0102006	0	0	0.00124598	8.21524e-05	0
S027	0.00365383	0.0112078	0.000684238	0.00134111	0.00054739	0.0122752	0.000301065
S028	0.0181788	0.00845973	0	0.000219022	0.000533866	0.0167278	0.000219022
S029	0	0	0	0.000835159	0.000219058	0.0111583	0
S030	0	0.0159449	0.00580313	0.00232673	0.000355852	0.0362833	0.000232673
S031	0.0210646	0.0101148	0	0.00208045	0.00569387	0.017369	0.000218995
S032	6.84247e-05	0.00722565	0	0.000520028	0.00119059	0.0312975	0.000218959
S033	0.0101013	0	0	0.000369559	0.000355872	0.00377772	0.000273748
S034	0.00607786	0	0	0	0.000711822	0.00167004	0.000150578
S035	0.0112933	0.030184	0	0.00407929	0.000506489	0.039643	0.000670755
S036	0.0445032	2.73781e-05	2.73781e-05	0.00937701	0.00171113	0.0097603	0.000164269
S037	0.0129655	0	0	0.00104053	0.000150602	0.0357612	0
S038	0.00474946	0.0224333	0.00119079	0	0.000109498	0.0163014	0.000136872
S039	0.0411163	0	0.00510532	0.00186146	0	0.0553647	0.000410616

### Sheet: Table S6
Subject.ID	mgb054_propionate_synthesis	mgb041_menaquinone_vit_k2_synthesis	mf0037_leucine_degradation	mf0080_lactate_consumption_II	mf0001_arabinoxylan_degradation	mf0094_propionate_production_II	mf0016_fucose_degradation	mf0014_arabinose_degradation	mf0102_sulfate_reduction
S001	0.000621554	0.000141153	0.00214454	0.000621554	0.0197904	0.000621554	0.00628582	0.00930734	0.00605659
S002	0.00184466	0.000200083	0.000463962	0.00122364	0.0113278	0.00184466	0.00356951	0.00528513	0.00256562
S003	0.00390283	0.000393477	5.18322e-05	0.00197121	0.0112107	0.00390283	0.00435728	0.00403144	0.00267167
S004	0.00146685	0.000417493	1.22699e-05	0.000735956	0.0109277	0.00146685	0.00358089	0.0059363	0.00311671
S005	0.00286717	0.00116564	0.00258925	0.00286717	0.0193278	0.00286717	0.00699612	0.00798647	0.00558397
S006	0.000827353	0.00205688	0.00228224	0.000827353	0.0145495	0.000827353	0.00731495	0.00630907	0.0034572
S007	0.00387756	0.0022478	1.73135e-05	0.00193912	0.0127999	0.00387756	0.00643997	0.00575473	0.00338463
S008	0.00218457	0.000269941	0.00262591	0.00218457	0.0156342	0.00218457	0.00500528	0.00568076	0.00322572
S009	0.00183263	0.000549479	0.00200703	0.00183263	0.0171777	0.00183263	0.00534548	0.00657207	0.00513554
S010	0.00289168	0.00034725	0.00174085	0.00289168	0.0143282	0.00289168	0.00413614	0.00517042	0.0041225
S011	0.00162813	0.00115699	0.000564202	0.00118536	0.015773	0.00162813	0.00457723	0.00577101	0.00490855
S012	0.00425919	8.38556e-05	0.00213488	0.00425919	0.0131922	0.00425919	0.00418567	0.00485545	0.00471817
S013	0.000497609	0.000198479	0.00318622	0.000497609	0.0106177	0.000497609	0.00593664	0.00674269	0.00224297
S014	0.00235903	7.15058e-05	0.00296955	0.00235903	0.0172869	0.00235903	0.00732784	0.00478286	0.00199115
S015	0.00155286	3.73375e-05	0.00202115	0.00155286	0.0174261	0.00155286	0.00542503	0.00886917	0.00529371
S016	0.00190576	0.000486598	0.000150328	0.00102863	0.0172134	0.00190576	0.00528867	0.00663301	0.00418168
S017	0.00229375	0.00103801	0.00259759	0.00229375	0.0172305	0.00229375	0.00662625	0.00652784	0.00493788
S018	0.00160314	0.000179651	1.97136e-05	0.000809456	0.00597521	0.00160314	0.00193623	0.00247867	0.00134035
S019	0.00140588	0.000371547	0.00212676	0.00140588	0.0164041	0.00140588	0.00686197	0.00621719	0.00369748
S020	0.0016537	0.000827548	0.00391906	0.0044249	0.0116026	0.0016537	0.00449095	0.00530862	0.00329305
S021	0.0013255	1.82739e-05	5.1776e-05	0.00067365	0.0110177	0.0013255	0.00382729	0.00431215	0.00308252
S022	0.0016992	0.000304145	1.87381e-05	0.00085464	0.0156241	0.0016992	0.00496616	0.00530349	0.00397832
S023	0.0024313	0.0013965	0.00382364	0.0024313	0.013902	0.0024313	0.00745342	0.00621588	0.00275214
S024	0.00108826	0.000207568	0.001595	0.00108826	0.0176824	0.00108826	0.00546852	0.00614593	0.00570972
S025	0.000521036	1.17672e-05	0.00263588	0.000521036	0.0122566	0.000521036	0.00310154	0.00435232	0.00201971
S026	0.00270009	8.10809e-05	0.00216754	0.00270009	0.0171212	0.00270009	0.00522693	0.00665499	0.00478936
S027	0.00392306	5.49921e-05	8.16289e-06	0.00196497	0.0124407	0.00392306	0.00475572	0.00606072	0.00243025
S028	0.00122351	3.71366e-05	2.17324e-05	0.000612753	0.0190643	0.00122351	0.00679503	0.00704917	0.00504724
S029	0.0018275	6.34206e-05	0.00182065	0.00220987	0.022692	0.0018275	0.00754502	0.00681958	0.00501376
S030	0.00323026	0.00154682	0.00024604	0.00163342	0.0133875	0.00323026	0.00485897	0.00584442	0.00399575
S031	0.00343341	0.000382962	0.000987137	0.0023369	0.0122437	0.00343341	0.00412497	0.00567293	0.00520557
S032	0.00401509	0.000637557	1.06979e-05	0.00201067	0.0133182	0.00401509	0.00302816	0.00412149	0.00185763
S033	0.00363888	0.000339536	0.000123012	0.00187121	0.00799666	0.00363888	0.00555443	0.0068985	0.00370929
S034	0.00464537	0.000110013	0.00214776	0.00464537	0.0207113	0.00464537	0.00625281	0.00752188	0.00695397
S035	0.00125648	0.000345047	0.00341671	0.00360338	0.0121936	0.00125648	0.00388082	0.00470393	0.00310063
S036	0.00255072	6.07299e-05	8.62774e-05	0.00128174	0.0143623	0.00255072	0.00357862	0.00486972	0.00344854
S037	0.00186412	8.26834e-05	0.00220492	0.00186412	0.0181695	0.00186412	0.00678568	0.00739344	0.00545949
S038	0.00148434	0.000563597	4.50143e-05	0.000752307	0.0179882	0.00148434	0.00569905	0.00562172	0.00564593
S039	0.000987659	7.05471e-05	7.27225e-05	0.000526772	0.0142259	0.000987659	0.00463961	0.00586072	0.00313872

### Sheet: Table S7
PGS	estimate	std.error	statistic	p.value	n	lfdr
vitamin_d_needs_normalized_score	-0.006426	0.00168383	-3.81629	0.000564967	37	0.155823
vitamin_k_needs_normalized_score	0.00772623	0.0021577	3.58078	0.00108649	37	0.312178
depression_normalized_score	-0.00051037	0.000209871	-2.43183	0.0206145	37	0.98191
psoriasis_normalized_score	-0.00350048	0.00151976	-2.30331	0.0277012	37	0.928161
ldl_cholesterol_normalized_score	-0.000892712	0.000424801	-2.10148	0.0433156	37	0.982875
glycation_normalized_score	-0.00393879	0.0018964	-2.07698	0.0456641	37	0.947752
hay_fever_normalized_score	0.00205357	0.00103336	1.98727	0.0552441	37	0.969811
vitamin_b12_needs_normalized_score	-0.00305622	0.00163847	-1.8653	0.0710522	37	0.96617
IBS_normalized_score	0.00196856	0.00107778	1.82648	0.0768359	37	0.976559
t1_diabetes_normalized_score	-0.000786198	0.000441228	-1.78184	0.0839799	37	0.990336
poly_unsaturated_fats_intake_and_weight_gain_tendency_normalized_score	0.00364411	0.00226199	1.61102	0.116701	37	0.972322
pufa_recurated_normalized_score	0.00364411	0.00226199	1.61102	0.116701	37	0.972322
tendency_to_prefer_sweet_foods_normalized_score	-0.00266636	0.00167696	-1.59	0.121371	37	0.977447
rosacea_normalized_score	-0.0049901	0.00316689	-1.57571	0.124632	37	0.970027
likelihood_of_fatigue_normalized_score	0.00315692	0.00204568	1.54321	0.132316	37	0.976008
antioxidant_needs_normalized_score	-0.00103021	0.000693878	-1.48471	0.14711	37	0.990762
dust_mites_allergy_normalized_score	0.00184856	0.00127092	1.45451	0.155252	37	0.984841
Endurance_normalized_score	0.00184545	0.00129716	1.42269	0.164212	37	0.985227
endurance_normalized_score	0.00184545	0.00129716	1.42269	0.164212	37	0.985227
mono_unsaturated_fats_intake_and_weight_gain_tendency_normalized_score	-0.00415164	0.00312104	-1.33021	0.192569	35	0.976891
bipolar_disorder_normalized_score	0.000424485	0.000319853	1.32713	0.193577	37	0.99649
caffeine_consumption_normalized_score	0.00211178	0.00167531	1.26053	0.216319	37	0.985166
AUD_normalized_score	-0.00156225	0.00124196	-1.25789	0.217261	36	0.988407
pollen_allergy_normalized_score	0.00153228	0.00129798	1.18051	0.246236	37	0.988976
acne_normalized_score	0.00184962	0.00157307	1.17581	0.248085	37	0.987132
BMI_normalized_score	9.99104e-05	8.5898e-05	1.16313	0.253119	37	0.999226
gluten_sensitivity_normalized_score	-0.0033041	0.00289112	-1.14284	0.261327	37	0.981189
salt_intake_and_blood_pressure_sensitivity_normalized_score	0.00260659	0.00228131	1.14258	0.261433	35	0.983652
iron_needs_normalized_score	0.00195036	0.0018011	1.08287	0.286714	37	0.986966
vitamin_b9_needs_normalized_score	0.00169671	0.00158339	1.07157	0.291687	37	0.988366
copper_needs_normalized_score	0.00182317	0.00172171	1.05893	0.297322	37	0.987702
milk_allergy_normalized_score	-0.00205308	0.00195038	-1.05265	0.300147	37	0.986536
power_normalized_score	0.00118621	0.00115787	1.02448	0.313061	37	0.991516
stretch_marks_striae_distensae_normalized_score	-0.00106627	0.00107522	-0.991677	0.328571	37	0.992312
saturated_fats_intake_and_weight_gain_tendency_normalized_score	0.00141599	0.00143028	0.990011	0.329373	37	0.990108
peanut_allergy_normalized_score	-0.00221185	0.00231697	-0.95463	0.346706	37	0.985962
calcium_needs_normalized_score	0.0027329	0.00287866	0.949365	0.349336	29	0.983892
hdl_cholesterol_levels_with_exercise_normalized_score	-0.00193314	0.00212389	-0.910188	0.369324	35	0.987271
anxiety_normalized_score	-0.000390417	0.000435383	-0.89672	0.376364	37	0.997041
exercise_recovery_normalized_score	0.00157979	0.00179555	0.879837	0.38531	37	0.989098
lactose_intolerance_normalized_score	-0.00189142	0.00217625	-0.86912	0.391059	37	0.98743
vitamin_c_needs_normalized_score	-0.00128939	0.00151517	-0.850987	0.400909	37	0.990757
fiber_intake_and_weight_loss_tendency_normalized_score	-0.00135968	0.00165364	-0.822236	0.416844	37	0.990255
protein_intake_and_weight_loss_tendency_normalized_score	-0.00181251	0.00221772	-0.817287	0.419626	37	0.987711
stool_frequency_normalized_score	0.000802393	0.000990828	0.80982	0.423845	37	0.993906
atopic_dermatitis_normalized_score	0.000996589	0.0012384	0.804738	0.426731	37	0.992541
caffeine_metabolism_normalized_score	-0.00184803	0.0023034	-0.802302	0.428118	34	0.987485
wrinkle_and_collagen_degradation_normalized_score	0.00177675	0.00225853	0.786686	0.437079	37	0.987794
vitamin_e_needs_normalized_score	-0.00133497	0.00170265	-0.784052	0.438601	37	0.990283
varicose_veins_normalized_score	-0.00103667	0.0013282	-0.780509	0.440654	37	0.992196
insulin_sensitivity_with_exercise_normalized_score	-0.0018755	0.00242985	-0.771858	0.445691	37	0.987237
histamine_intolerance_normalized_score	0.00134361	0.00177619	0.756456	0.454743	37	0.990121
weight_loss_or_weight_gain_with_exercise_normalized_score	-0.00159127	0.00214204	-0.742875	0.462813	37	0.988605
tanning_response_normalized_score	0.0015965	0.00218434	0.730884	0.470008	37	0.988516
selenium_needs_normalized_score	-0.00164329	0.00229711	-0.715376	0.479408	37	0.988175
hypothyroidism_normalized_score	-0.000416847	0.000633806	-0.657688	0.5153	37	0.99644
heart_capacity_normalized_score	-0.0015568	0.00239825	-0.649139	0.520741	37	0.988228
Hand_Grip_Strength_normalized_score	-0.000649474	0.00101949	-0.637061	0.52848	37	0.994448
hand_grip_strength_normalized_score	0.000649474	0.00101949	0.637061	0.52848	37	0.994448
ephelides_freckles_normalized_score	-0.00111796	0.00188638	-0.592652	0.557454	37	0.990575
WHR_bmi_adj_normalized_score	9.28868e-05	0.000158619	0.585597	0.56213	37	0.999137
polycystic_ovary_syndrome_bmi_age_adj_normalized_score	-0.00080683	0.00143442	-0.562477	0.577592	37	0.992699
height_normalized_score	-3.03152e-05	5.63216e-05	-0.538252	0.594015	37	0.999701
misophonia_normalized_score	0.00131115	0.00246213	0.532527	0.597929	37	0.988644
motion_sickness_normalized_score	-0.00025777	0.000508828	-0.506596	0.615807	37	0.997368
tendency_to_gain_weight_normalized_score	-0.000506755	0.00100558	-0.503943	0.61765	37	0.994904
nonalcoholic_fatty_liver_disease_normalized_score	0.000642996	0.00129306	0.497266	0.622299	37	0.993569
insomnia_normalized_score	-8.27104e-05	0.000167357	-0.494214	0.624429	37	0.999134
sleep_normalized_score	-8.27104e-05	0.000167357	-0.494214	0.624429	37	0.999134
egg_allergy_normalized_score	0.000729228	0.00150756	0.483715	0.631783	37	0.992648
adhd_normalized_score	0.000251447	0.000544014	0.462207	0.646966	37	0.997248
riboflavin_and_blood_pressure_response_normalized_score	-0.000631833	0.00137783	-0.458573	0.649547	37	0.993299
vitamin_b2_needs_normalized_score	-0.000631833	0.00137783	-0.458573	0.649547	37	0.993299
grass_allergy_normalized_score	0.000603841	0.00134985	0.447339	0.657553	37	0.993455
tendency_to_regain_weight_normalized_score	0.00123045	0.00279003	0.441019	0.662075	35	0.987955
nut_allergy_normalized_score	-0.00120673	0.00283457	-0.425721	0.673075	30	0.987875
exercise_motivation_normalized_score	0.00111824	0.00296071	0.377691	0.708078	35	0.987666
lentigines_sun_spots_normalized_score	0.000947864	0.00259656	0.365046	0.717406	37	0.988861
lung_capacity_normalized_score	0.000458024	0.00126826	0.361143	0.720295	37	0.99402
cockroach_allergy_normalized_score	0.00085753	0.00248557	0.345003	0.732282	37	0.989296
flexibility_normalized_score	0.000591417	0.00175398	0.337185	0.738113	37	0.992031
sleep_apnea_normalized_score	0.000417742	0.00126122	0.33122	0.742572	37	0.994109
photic_sneeze_normalized_score	-0.000552135	0.00198482	-0.278179	0.782611	37	0.991266
carbohydrate_intake_and_weight_gain_tendency_normalized_score	0.000474657	0.00177871	0.266855	0.791242	37	0.992083
GERD_normalized_score	-0.000150298	0.000627973	-0.239338	0.812324	37	0.997066
choline_needs_normalized_score	-0.000394747	0.00172495	-0.228845	0.820401	37	0.992361
IBD_normalized_score	-0.000139037	0.000613384	-0.226672	0.822077	37	0.997141
sleep_apnea_bmi_adjusted_normalized_score	-0.000384177	0.0017606	-0.218208	0.828611	37	0.992237
tendency_to_prefer_fatty_foods_normalized_score	0.000374043	0.00172014	0.217448	0.829198	37	0.992397
tendency_to_overeat_normalized_score	0.000329399	0.00163324	0.201684	0.841402	37	0.992764
vitamin_a_needs_normalized_score	-0.000316481	0.0017212	-0.183873	0.855239	37	0.992439
tendon_strength_normalized_score	0.000252539	0.00147263	0.171488	0.864887	37	0.993449
cardiovascular_disease_normalized_score	4.11342e-05	0.000260649	0.157815	0.875565	37	0.998792
serotonin_normalized_score	0.000249765	0.00171599	0.145552	0.885161	37	0.992502
AUDIT.C_normalized_score	0.00015599	0.00107704	0.144833	0.885724	37	0.995134
total_tryglyceride_level_normalized_score	0.000318238	0.00234192	0.135888	0.892735	37	0.990209
vitamin_b6_needs_normalized_score	-0.000190713	0.00216935	-0.0879127	0.930477	37	0.990856
pets_allergy_normalized_score	-0.000181633	0.00265004	-0.0685399	0.945769	37	0.989244
zinc_needs_normalized_score	7.59356e-05	0.00118723	0.0639604	0.949388	37	0.994705
magnesium_needs_normalized_score	8.11903e-05	0.00137774	0.0589301	0.953363	37	0.993913
tryptophan_normalized_score	-0.000110526	0.00213999	-0.0516478	0.959121	37	0.99098
ligament_strength_normalized_score	-7.9706e-05	0.00167138	-0.0476888	0.962252	37	0.992739
phosphate_needs_normalized_score	-7.26572e-05	0.00164087	-0.0442796	0.964948	37	0.99286
aerobic_capacity_normalized_score	-8.01484e-05	0.00217388	-0.0368687	0.970812	37	0.990864
likelihood_of_injury_normalized_score	1.62862e-05	0.00120006	0.0135712	0.989254	37	0.994661
t2_diabetes_normalized_score	-1.00673e-06	0.00013264	-0.0075899	0.99399	37	0.999392
tendency_to_prefer_bitter_foods_normalized_score	1.2568e-05	0.00223964	0.00561162	0.995556	37	0.990638

### Sheet: Table S8
Subject.ID	depression_normalized_score	glycation_normalized_score	ldl_cholesterol_normalized_score	psoriasis_normalized_score	vitamin_d_needs_normalized_score	vitamin_k_needs_normalized_score
S001	0.504798	0.551081	0.593783	0.483729	0.422564	0.988253
S004	0.528015	0.551081	0.583418	0.499372	0.721234	0.625169
S003	0.494703	0.797786	0.484892	0.713683	0.380286	0.613939
S002	0.460114	0.551081	0.432185	0.464321	0.373467	0.636398
S008	0.460053	0.304376	0.521721	0.372472	0.282093	0.636398
S006	0.497366	0.551081	0.424895	0.475485	0.721234	0.636398
S009	0.495618	0.797786	0.555863	0.491678	0.678956	0.262084
S005	0.460653	0.551081	0.554192	0.456545	0.380286	0.273314
S007	0.520181	0.304376	0.528307	0.543976	0.373467	0.273314
S011	0.451935	0.304376	0.557399	0.389304	0.380286	0.625169
S010	0.507031	0.797786	0.530429	0.335419	0.422564	0.999482
S018	0.5226	0.551081	0.51535	0.532197	0.33119	0.273314
S017	0.487953	0.551081	0.509267	0.70146	0.422564	0.636398
S014	0.465645	0.551081	0.562957	0.464244	1	0.636398
S012	0.520706	0.551081	0.55226	0.404853	0.763511	0.262084
S013	0.512132	0.304376	0.47502	0.43549	0.373467	0.613939
S022	0.492018	0.797786	0.565262	0.350295	0.288912	0.636398
S021	0.526425	0.551081	0.561133	0.738289	0.672137	0.273314
S020	0.448289	0.551081	0.509027	0.444848	0.422564	0.613939
S019	0.478039	1	0.542068	0.775982	0.763511	0.250855
S023	0.495962	0.304376	0.527848	0.393315	0.373467	0.262084
S015	0.47859	0.797786	0.526174	0.774399	0.380286	0.613939
S024	0.452401	0.797786	0.591592	0.361608	0.33119	0.625169
S026	0.478192	0.551081	0.607142	0.433908	0.422564	0.636398
S027	0.464051	0.797786	0.533792	0.532735	0.721234	0.262084
S037	0.504091	0.551081	0.5521	0.927927	0.678956	0.262084
S035	0.50769	0.551081	0.561793	1	0.721234	0.273314
S029	0.502214	0.551081	0.602909	0.458853	0.288912	0.999482
S030	0.482333	0.551081	0.453849	0.517274	0.33119	0.988253
S036	0.478356	0.551081	0.550865	0.593669	0.678956	0.250855
S028	0.493546	0.551081	0.518568	0.503937	0.721234	0.625169
S032	0.475728	0.304376	0.490271	0.391733	0.763511	0.273314
S034	0.492231	0.304376	0.565048	0.516204	0.422564	0.262084
S031	0.466515	0.0576717	0.453006	0.589166	0.721234	0.613939
S038	0.485256	0.797786	0.552309	0.436035	0.324371	0.999482
S033	0.477141	0.551081	0.510698	0.485311	0.721234	0.262084
S039	0.472076	0.304376	0.530483	0.381304	0.422564	0.636398
